# Genomic and eco-epidemiological investigations in Uruguay reveal local Chikungunya virus transmission dynamics during its expansion across the Americas in 2023

**DOI:** 10.1101/2023.08.17.23294156

**Authors:** Analía Burgueño, Marta Giovanetti, Vagner Fonseca, Noelia Morel, Mauricio Lima, Emerson Castro, Natália R. Guimarães, Felipe C. M. Iani, Victoria Bormida, Maria Noel Cortinas, Viviana Ramas, Leticia Coppola, Ana I. Bento, Leticia Franco, Jairo Mendez Rico, José Lourenço, Luiz Carlos Junior Alcantara, Hector Chiparelli

## Abstract

Uruguay experienced its first Chikungunya virus outbreak in 2023, resulting in a significant burden to its healthcare system. We conducted analysis based on real-time genomic surveillance (30 novel whole genomes) to offer timely insights into recent local transmission dynamics and eco-epidemiological factors behind its emergence and spread in the country.
