## Supplementary material for "Genomic and eco-epidemiological investigations in Uruguay reveal local Chikungunya virus transmission dynamics during its expansion across the Americas in 2023": Table_S1

### Sheet: Sheet1
			Table S1. Epidemiological data the 30 CHIKV samples sequenced as part of this study.
Name	Ct	Department	City	Collection date	Reads	Depth.of.Coverage	Coverage	Genotype	Accession Number
UY_ARBOI_CH_23_21|2023-02-05	19	Canelones	La Tahona	2023-02-05	650791	6740.16	99.4504	ECSA	OR360569
UY_ARBOI_CH23_100|2023-04-06	32	Maldonado	Punta del Este	2023-04-06	658676	6811.41	99.1121	ECSA	OR360574
UY_ARBOI_CH23_103|2023-04-10	22	Río Negro	Fray Bentos	2023-04-10	618893	6565	97.0573	ECSA	OR360571
UY_ARBOI_CH23_104|2023-04-10	25	Salto	Termas de Daymán	2023-04-10	611912	6470.59	97.5562	ECSA	OR360573
UY_ARBOI_CH23_149|2023-04-14	32	Paysandú	Paysandú	2023-04-14	822671	9440.03	84.0352	ECSA	OR360572
UY_ARBOI_CH23_150|2023-04-15	30	Paysandú	Paysandú	2023-04-15	787289	8491.05	94.6474	ECSA	OR360575
UY_ARBOI_CH23_159|2023-04-20	18	Paysandú	Paysandú	2023-04-20	511163	5605.59	91.84	ECSA	OR360576
UY_ARBOI_CH23_174|2023-04-20	30	Paysandú	Paysandú	2023-04-20	770780	8313.97	94.622	ECSA	OR360577
UY_ARBOI_CH23_188|2023-04-23	20	Paysandú	Paysandú	2023-04-23	727065	7623.05	97.0489	ECSA	OR360578
UY_ARBOI_CH23_227|2023-04-25	32	Paysandú	Paysandú	2023-04-25	646145	6974.84	94.529	ECSA	OR360579
UY_ARBOI_CH23_229|2023-04-25	18	Paysandú	Paysandú	2023-04-25	615197	6493.99	97.2856	ECSA	OR360580
UY_ARBOI_CH23_230|2023-04-26	19	Paysandú	Paysandú	2023-04-26	652573	6775.11	97.9283	ECSA	OR360581
UY_ARBOI_CH23_233|2023-04-30	26	Paysandú	Paysandú	2023-04-30	1013796	10401.8	99.1459	ECSA	OR360582
UY_ARBOI_CH23_235|2023-04-28	22	Paysandú	Paysandú	2023-04-28	922742	9585.37	97.5731	ECSA	OR360583
UY_ARBOI_CH23_24|2023-02-13	21	Maldonado	Maldonado	2023-02-13	865580	9050.9	98.1904	ECSA	OR360567
UY_ARBOI_CH23_242|2023-04-29	32	Paysandú	Paysandú	2023-04-29	544375	5833.83	94.5544	ECSA	OR360584
UY_ARBOI_CH23_249|2023-04-29	25	Paysandú	Paysandú	2023-04-29	895871	9370.89	97.032	ECSA	OR360586
UY_ARBOI_CH23_250|2023-05-01	20	Paysandú	Paysandú	2023-05-01	819297	8528.24	98.0044	ECSA	OR360585
UY_ARBOI_CH23_292|2023-05-04	22	Paysandú	Paysandú	2023-05-04	677289	7082.05	97.0573	ECSA	OR360588
UY_ARBOI_CH23_294|2023-05-03	20	Paysandú	Paysandú	2023-05-03	757101	7860.16	97.5478	ECSA	OR360587
UY_ARBOI_CH23_295|2023-05-04	18	Paysandú	Paysandú	2023-05-04	850502	8944.51	97.0404	ECSA	OR360589
UY_ARBOI_CH23_296|2023-05-04	19	Paysandú	Paysandú	2023-05-04	712119	7364.64	97.8353	ECSA	OR360590
UY_ARBOI_CH23_301|2023-05-05	20	Paysandú	Paysandú	2023-05-05	881951	9111.52	98.7485	ECSA	OR360591
UY_ARBOI_CH23_329|2023-05-07	19	Paysandú	Paysandú	2023-05-07	962238	10048.8	97.2856	ECSA	OR360593
UY_ARBOI_CH23_41|2023-03-02	23	Montevideo	Montevideo	2023-03-02	459590	4775.94	97.3533	ECSA	OR360566
UY_ARBOI_CH23_460|2023-05-19	24	Paysandú	Paysandú	2023-05-19	689530	7118.46	97.3195	ECSA	OR360592
UY_ARBOI_CH23_47|2023-03-01	21	Montevideo	Montevideo	2023-03-01	644299	6879.67	94.7489	ECSA	OR360568
UY_ARBOI_CH23_503|2023-05-24	29	Paysandú	Paysandú	2023-05-24	741920	7781.71	96.7275	ECSA	OR360595
UY_ARBOI_CH23_519|2023-05-25	26	Paysandú	Paysandú	2023-05-25	756860	8029.29	95.7551	ECSA	OR360594
UY_ARBOI_CH23_87|2023-03-20	21	Maldonado	Maldonado	2023-03-20	693898	7288.37	98.0551	ECSA	OR360570
